# Gut microbiome signatures of colorectal cancer development are more pronounced in women compared to men in a population-based screening cohort

**DOI:** 10.1101/2025.05.16.25327767

**Authors:** C. Bucher-Johannessen, AS. Kværner, E. Birkeland, E. Botteri, E. Avershina, V. Bemanian, G. Hoff, KR. Randel, E. Hovig, P. Berstad, TB. Rounge

## Abstract

**Background:** The gut microbiome has emerged as a promising source of biomarkers to enhance early detection of colorectal cancer (CRC). However, sex-specific differences in gut microbial profiles and their relationship to CRC risk remain underexplored.

**Objective:** To investigate sex-specific differences in gut microbial profiles of a CRC-screening population, as well as the potential for sex-specific associations between the gut microbiome and colorectal lesions.

**Methods:** This cross-sectional study included 1,034 faecal immunochemical test-positive screening participants aged 55-77 years recruited from the Norwegian CRCbiome study. Shotgun metagenomic sequencing was used to generate taxonomic and functional profiles of the gut microbiome, which were integrated with clinicopathological, demographic, and lifestyle data. Associations between sex, colorectal lesions, and microbial characteristics - including α-diversity, β-diversity, and abundances of bacterial species and functions - were assessed, including their interactions.

**Results:** Male participants had significantly higher odds of presenting with both non-advanced (OR: 1.50; 95% CI: 1.00-2.26) and advanced (OR: 1.46; 95% CI: 1.10-1.93) colorectal lesions compared to women. Gut microbial profiles differed markedly by sex, demonstrating compositional shifts and distinct bacterial profiles (13 bacteria and 41 functions more abundant in women, 19 taxa and 58 functions more abundant in men). In women, microbial α- and β-diversity varied across lesion subtypes, whereas no such differences were observed in men. Interaction analyses identified five bacteria and nine functions that were differentially associated with colorectal lesions by sex. Known CRC-associated bacteria showed broadly similar profiles in women and men, however, *pks*-positive *Escherichia coli* was associated with CRC in women only.

**Conclusion:** This study highlights sex-specific differences in the gut microbiome and their association with colorectal lesions, emphasising the need to take sex into account in future research aiming to enhance CRC prevention strategies and treatment.

**Trial Registration:** The BCSN is registered at clinicaltrials.gov (National clinical trial (NCT) no. 01538550).
