## Supplementary tables 1-4 for "Gut microbiome signatures of colorectal cancer development are more pronounced in women compared to men in a population-based screening cohort"

### Sheet: Supp T1
	Women						Men
Characteristic1	N	No adenoma (N = 221)	Non-advanced adenoma (N = 55)	Advanced lesion (N = 176)	Overall (N = 452)	p-value2	N	No adenoma (N = 229)	Non-advanced adenoma (N = 87)	Advanced lesion (N = 266)	Overall (N = 582)	p-value2
Age, years	452	66.2 (60.8, 71.1)	69.5 (65.0, 71.4)	67.8 (62.5, 73.0)	67.3 (61.8, 71.7)	0.032	582	65.8 (60.8, 71.7)	70.6 (64.5, 74.0)	67.6 (62.5, 71.7)	67.0 (61.9, 72.1)	0.003
Screening center, n (%)	452					0.02	582					<0.001
Moss		137 (62%)	27 (49%)	86 (49%)	250 (55%)			149 (65%)	40 (46%)	129 (48%)	318 (55%)
Bærum		84 (38%)	28 (51%)	90 (51%)	202 (45%)			80 (35%)	47 (54%)	137 (52%)	264 (45%)
Nationality, n (%)	442					0.255	547					0.191
Native		200 (92%)	53 (98%)	162 (95%)	415 (94%)			199 (91%)	72 (89%)	233 (94%)	504 (92%)
Non-native		17 (7.8%)	1 (1.9%)	9 (5.3%)	27 (6.1%)			20 (9.1%)	9 (11%)	14 (5.7%)	43 (7.9%)
Family history of CRC, n (%)	414	41 (20%)	11 (22%)	35 (21%)	87 (21%)	0.953	509	29 (15%)	18 (24%)	51 (22%)	98 (19%)	0.11
Localization, n (%)	452					<0.001	582					<0.001
Both		0 (0%)	35 (64%)	66 (38%)	101 (22%)			0 (0%)	57 (66%)	127 (48%)	184 (32%)
Distal		0 (0%)	4 (7.3%)	57 (32%)	61 (13%)			0 (0%)	5 (5.7%)	84 (32%)	89 (15%)
Negative		221 (100%)	0 (0%)	0 (0%)	221 (49%)			229 (100%)	0 (0%)	0 (0%)	229 (39%)
Proximal		0 (0%)	16 (29%)	53 (30%)	69 (15%)			0 (0%)	25 (29%)	55 (21%)	80 (14%)
Advanced serrated lesions, n (%)	452					<0.001	582					<0.001
No		221 (100%)	55 (100%)	116 (66%)	392 (87%)			229 (100%)	87 (100%)	202 (76%)	518 (89%)
Yes		0 (0%)	0 (0%)	60 (34%)	60 (13%)			0 (0%)	0 (0%)	64 (24%)	64 (11%)
Marital status, n (%)	447					0.047	566					0.064
Not married/non-cohabiting		48 (22%)	19 (35%)	54 (31%)	121 (27%)			23 (10%)	13 (15%)	45 (18%)	81 (14%)
Married/cohabiting		171 (78%)	35 (65%)	120 (69%)	326 (73%)			202 (90%)	74 (85%)	209 (82%)	485 (86%)
Education, n (%)	444					0.273	564					0.848
Primary school		52 (24%)	16 (30%)	34 (20%)	102 (23%)			39 (17%)	14 (16%)	41 (16%)	94 (17%)
High school		77 (35%)	21 (40%)	76 (44%)	174 (39%)			91 (41%)	31 (36%)	97 (38%)	219 (39%)
University/college		88 (41%)	16 (30%)	64 (37%)	168 (38%)			93 (42%)	42 (48%)	116 (46%)	251 (45%)
Employment status, n (%)	447					0.003	568					0.047
Employed		64 (29%)	8 (15%)	47 (27%)	119 (27%)			93 (41%)	25 (29%)	85 (33%)	203 (36%)
Retired		110 (50%)	39 (72%)	110 (63%)	259 (58%)			105 (46%)	55 (63%)	147 (58%)	307 (54%)
Other		45 (21%)	7 (13%)	17 (9.8%)	69 (15%)			28 (12%)	7 (8.0%)	23 (9.0%)	58 (10%)
Bowel disorder, n (%)	438					0.105	564					0.528
No bowel disease		165 (77%)	45 (85%)	147 (85%)	357 (82%)			194 (87%)	77 (90%)	230 (90%)	501 (89%)
Any disorder		48 (23%)	8 (15%)	25 (15%)	81 (18%)			29 (13%)	9 (10%)	25 (9.8%)	63 (11%)
Smoking status, n (%)	447					0.371	566					0.528
Never smoked		92 (42%)	19 (35%)	62 (36%)	173 (39%)			79 (35%)	36 (41%)	89 (35%)	204 (36%)
Ever smoked		127 (58%)	35 (65%)	112 (64%)	274 (61%)			145 (65%)	51 (59%)	166 (65%)	362 (64%)
Snus, n (%)3	418					0.259	553					0.386
Non snuser		208 (99%)	48 (96%)	156 (99%)	412 (99%)			190 (87%)	77 (93%)	222 (88%)	489 (88%)
Snuser		2 (1.0%)	2 (4.0%)	2 (1.3%)	6 (1.4%)			28 (13%)	6 (7.2%)	30 (12%)	64 (12%)
Energy	441	1,889 (1,553, 2,387)	1,838 (1,449, 2,190)	1,998 (1,666, 2,394)	1,914 (1,572, 2,374)	0.135	566	2,405 (1,942, 2,836)	2,293 (1,852, 2,795)	2,452 (1,953, 2,949)	2,399 (1,912, 2,900)	0.15
Alko	441	4 (0, 11)	5 (0, 13)	7 (2, 16)	5 (1, 12)	0.002	566	11 (3, 21)	12 (2, 28)	14 (6, 26)	12 (4, 24)	0.031
BMI	438	25.5 (22.9, 28.7)	27.5 (23.9, 30.1)	25.9 (23.4, 28.3)	25.9 (23.1, 28.8)	0.097	562	26.9 (24.2, 28.7)	27.5 (25.2, 29.4)	27.1 (24.8, 29.4)	27.1 (24.6, 29.3)	0.161
Physical activity min/week	447	135 (0, 300)	105 (0, 300)	135 (0, 300)	135 (0, 300)	0.444	568	180 (4, 390)	105 (8, 300)	105 (8, 308)	105 (0, 360)	0.064
Antibiotic use last 3 months, n (%)4	426	36 (17%)	7 (13%)	26 (16%)	69 (16%)	0.775	538	24 (11%)	9 (11%)	34 (14%)	67 (12%)	0.636
FIT value	452	163 (104, 353)	156 (112, 218)	221 (147, 571)	178 (118, 384)	<0.001	582	168 (108, 303)	161 (111, 342)	206 (127, 592)	192 (115, 410)	0.002
WCRF/AICR score	417	4.00 (3.00, 4.50)	3.50 (2.81, 4.25)	3.75 (3.00, 4.50)	3.75 (3.00, 4.50)	0.065	528	3.50 (2.75, 4.25)	3.25 (2.50, 4.00)	3.50 (2.50, 4.00)	3.50 (2.75, 4.00)	0.189
Sequencing depth	452	12,618,983 (10,546,013, 14,572,873)	11,709,612 (9,737,805, 13,825,396)	12,789,724 (10,851,340, 14,985,666)	12,656,840 (10,524,188, 14,576,042)	0.042	582	12,788,165 (11,089,612, 14,718,880)	12,850,996 (10,770,138, 14,642,185)	12,362,380 (10,665,298, 14,421,430)	12,599,426 (10,830,200, 14,566,860)	0.344

### Sheet: Supp T3
	Women						Men
Characteristic	N	No adenoma (N = 221)	Non-advanced adenoma (N = 55)	Advanced lesion (N = 176)	Overall (N = 452)	p-value3	N	No adenoma (N = 221)	Non-advanced adenoma (N = 55)	Advanced lesion (N = 176)	Overall (N = 452)	p-value3
Diverticulitis, n (%)1	452	98 (44%)	30 (55%)	76 (43%)	204 (45%)	0.318	582	91 (40%)	38 (44%)	112 (42%)	241 (41%)	0.778
Haemorrhoids, n (%)1	452	48 (22%)	8 (15%)	30 (17%)	86 (19%)	0.332	582	45 (20%)	10 (11%)	29 (11%)	84 (14%)	0.015
Analfissure, n (%)1	452	1 (0.5%)	0 (0%)	0 (0%)	1 (0.2%)	>0.999	582	1 (0.4%)	0 (0%)	1 (0.4%)	2 (0.3%)	>0.999
Angiodysplasia, n (%)1	452	6 (2.7%)	1 (1.8%)	2 (1.1%)	9 (2.0%)	0.453	582	9 (3.9%)	3 (3.4%)	6 (2.3%)	18 (3.1%)	0.522
Rectum prolapse, n (%)1	452	0 (0%)	0 (0%)	0 (0%)	0 (0%)	>0.999	582	1 (0.4%)	0 (0%)	0 (0%)	1 (0.2%)	0.543
IBD, n (%)1	452	9 (4.1%)	0 (0%)	1 (0.6%)	10 (2.2%)	0.045	582	12 (5.2%)	0 (0%)	3 (1.1%)	15 (2.6%)	0.005
Other GI-related symptoms, n (%)1	452	4 (1.8%)	2 (3.6%)	1 (0.6%)	7 (1.5%)	0.161	582	9 (3.9%)	0 (0%)	6 (2.3%)	15 (2.6%)	0.13
Antibiotics, n (%)2	452	87 (39%)	19 (35%)	60 (34%)	166 (37%)	0.522	582	56 (24%)	21 (24%)	77 (29%)	154 (26%)	0.458
antibiotics_pres_2, n (%)2	452	89 (40%)	20 (36%)	60 (34%)	169 (37%)	0.443	582	56 (24%)	22 (25%)	78 (29%)	156 (27%)	0.448
Drugs indicating COPD, n (%)2	452	42 (19%)	14 (25%)	33 (19%)	89 (20%)	0.517	582	26 (11%)	14 (16%)	46 (17%)	86 (15%)	0.166
Drugs indicating CVD, n (%)2	452	135 (61%)	37 (67%)	100 (57%)	272 (60%)	0.357	582	156 (68%)	70 (80%)	170 (64%)	396 (68%)	0.016
Drugs indicating T2DM, n (%)2	452	17 (7.7%)	3 (5.5%)	4 (2.3%)	24 (5.3%)	0.044	582	28 (12%)	7 (8.0%)	33 (12%)	68 (12%)	0.518
1Reported by interview with a nurse prior to colonoscopy examination. 2Drug use from the Norwegian Prescription Registry indicatin gif the person have been prescribed medications that could indicate that they have the condition in question 3 COmparisons within each sex across gorups were performed with Pearson's Chi-squared test; Fisher's exact test

### Sheet: Supp T2
Characteristic1	N	Women (N = 219)	Men (N = 222)	Overall (N = 441)	p-value1
Age years	441	66.2 (60.7, 71.0)	65.8 (60.9, 71.6)	65.9 (60.8, 71.1)	0.891
Screening center, n (%)	441				0.367
Moss		136 (62%)	147 (66%)	283 (64%)
Bærum		83 (38%)	75 (34%)	158 (36%)
Nationality, n (%)	427				0.567
Native		199 (93%)	193 (91%)	392 (92%)
Non-native		16 (7.4%)	19 (9.0%)	35 (8.2%)
Family history of CRC, n (%)	391	41 (21%)	28 (15%)	69 (18%)	0.119
Marital status, n (%)	435				0.001
Not married/non-cohabiting		48 (22%)	23 (11%)	71 (16%)
Married/cohabiting		169 (78%)	195 (89%)	364 (84%)
Education, n (%)	431				0.223
Primary school		52 (24%)	38 (18%)	90 (21%)
High school		77 (36%)	88 (41%)	165 (38%)
University/college		86 (40%)	90 (42%)	176 (41%)
Employment status, n (%)	436				0.011
Employed		64 (29%)	90 (41%)	154 (35%)
Retired		108 (50%)	102 (47%)	210 (48%)
Other		45 (21%)	27 (12%)	72 (17%)
Bowel disorder, n (%)	427				0.012
No bowel disease		163 (77%)	187 (87%)	350 (82%)
Any disorder		48 (23%)	29 (13%)	77 (18%)
colo_IBD, n (%)	441	9 (4.1%)	11 (5.0%)	20 (4.5%)	0.67
Smoking status, n (%)	434				0.114
Never smoked		91 (42%)	75 (35%)	166 (38%)
Ever smoked		126 (58%)	142 (65%)	268 (62%)
Snus, n (%)	419				<0.001
Non snuser		206 (99%)	184 (87%)	390 (93%)
Snuser		2 (1.0%)	27 (13%)	29 (6.9%)
Energy , Median (IQR)	428	1,892 (1,556, 2,389)	2,418 (1,951, 2,835)	2,154 (1,705, 2,653)	<0.001
BMI, Median (IQR)	426	25.5 (22.9, 28.9)	26.9 (24.2, 28.7)	26.3 (23.7, 28.7)	0.004
Physical activity min/week	436	105 (0, 300)	180 (0, 390)	135 (0, 368)	0.098
Antibiotic use last 3 months, n (%)	411	35 (17%)	23 (11%)	58 (14%)	0.093
FIT value, Median (IQR)	441	163 (104, 356)	175 (108, 304)	166 (106, 326)	0.752
WCRF/AICR score, Median (IQR)	405	4.00 (3.00, 4.50)	3.50 (2.75, 4.25)	3.75 (3.00, 4.50)	0.001
reads_proc, Median (IQR)	441	12,546,270 (10,527,614, 14,458,304)	12,844,464 (11,033,280, 14,802,455)	12,684,129 (10,725,253, 14,638,307)	0.172
1Wilcoxon rank sum test; Pearson's Chi-squared test

### Sheet: Supp T6
	Women					Men
Characteristic, n (%)	N	No adenoma (N = 221)	CRC (N = 31)	Overall (N = 252)	p-value1	N	No adenoma (N = 221)	CRC (N = 31)	Overall (N = 252)	p-value2
GGB9342_SGB14306	252	90 (41%)	18 (58%)	108 (43%)	0.068	264	87 (38%)	21 (60%)	108 (41%)	0.014
Alistipes ihumii	252	104 (47%)	19 (61%)	123 (49%)	0.138	264	106 (46%)	27 (77%)	133 (50%)	<0.001
Fusobacterium nucleatum	252	1 (0.5%)	0 (0%)	1 (0.4%)	>0.999	264	3 (1.3%)	2 (5.7%)	5 (1.9%)	0.132
Porphyromonas somerae	252	3 (1.4%)	0 (0%)	3 (1.2%)	>0.999	264	3 (1.3%)	4 (11%)	7 (2.7%)	0.007
Porphyromonas uenonis	252	4 (1.8%)	0 (0%)	4 (1.6%)	>0.999	264	1 (0.4%)	2 (5.7%)	3 (1.1%)	0.047
Dialister pneumosintes	252	2 (0.9%)	2 (6.5%)	4 (1.6%)	0.075	264	9 (3.9%)	5 (14%)	14 (5.3%)	0.025
Gemella morbillorum	252	5 (2.3%)	4 (13%)	9 (3.6%)	0.015	264	9 (3.9%)	3 (8.6%)	12 (4.5%)	0.203
Fusobacterium nucleatum	252	2 (0.9%)	2 (6.5%)	4 (1.6%)	0.075	264	3 (1.3%)	1 (2.9%)	4 (1.5%)	0.436
Peptostreptococcus stomatis	252	4 (1.8%)	4 (13%)	8 (3.2%)	0.009	264	9 (3.9%)	4 (11%)	13 (4.9%)	0.077
1Fisher's exact test; Pearson's Chi-squared test
