## Supplementary Data 1 for "Gut microbiome signatures of colorectal cancer development are more pronounced in women compared to men in a population-based screening cohort"

### Sheet: Sheet1
feature	metadata	value	coef	stderr	pval	qval	N	N.not.zero	Species name
SGB14809	Sex	Male	-1.30892	0.317098	3.95976e-05	0.00492228	1034	552	Eggerthella_lenta
SGB8002	Sex	Male	-1.16341	0.252018	4.40016e-06	0.001711	1034	430	Streptococcus_thermophilus
SGB4677	Sex	Male	-0.935294	0.285156	0.00107324	0.0361189	1034	278	Blautia_hydrogenotrophica
SGB14932	Sex	Male	-0.90905	0.296224	0.00220577	0.049828	1034	417	GGB9531_SGB14932
SGB14807	Sex	Male	-0.869998	0.214396	5.32787e-05	0.00620551	1034	310	Gordonibacter_pamelaeae
SGB7259	Sex	Male	-0.85568	0.216933	8.54304e-05	0.00796474	1034	316	Solibaculum_mannosilyticum
SGB3996	Sex	Male	-0.845231	0.271394	0.00189431	0.0452892	1034	360	GGB3005_SGB3996
SGB3574	Sex	Male	-0.821186	0.262904	0.0018372	0.0447575	1034	692	GGB2653_SGB3574
SGB59559	Sex	Male	-0.752124	0.232967	0.00128409	0.0382448	1034	394	GGB42389_SGB59559
SGB4573	Sex	Male	-0.635432	0.190682	0.000891716	0.0343098	1034	160	Phascolarctobacterium_SGB4573
SGB4436	Sex	Male	-0.570481	0.157946	0.000318733	0.0176165	1034	153	Clostridiales_bacterium_UBA1390
SGB4594	Sex	Male	-0.559067	0.167004	0.000844685	0.0330245	1034	184	GGB3444_SGB4594
SGB4119	Sex	Male	-0.45485	0.135121	0.000790305	0.0316644	1034	125	GGB3109_SGB4119
SGB14397	Sex	Male	0.347616	0.103049	0.000770473	0.0313887	1034	114	Collinsella_bouchesdurhonensis
SGB15119	Sex	Male	0.443801	0.144821	0.00223745	0.0499869	1034	228	GGB9642_SGB15119
SGB1699	Sex	Male	0.50393	0.159322	0.00160758	0.0425915	1034	127	GGB1266_SGB1699
SGB1782	Sex	Male	0.680287	0.205823	0.000981965	0.036033	1034	112	Butyricimonas_faecalis
SGB5736	Sex	Male	0.682105	0.222413	0.00222006	0.049828	1034	132	Acidaminococcus_intestini
SGB5060	Sex	Male	0.68779	0.126917	7.46171e-08	0.000149671	1034	228	GGB3730_SGB5060
SGB4779	Sex	Male	0.761904	0.231998	0.00105769	0.0361189	1034	357	Blautia_sp_OF03_15BH
SGB5763_group	Sex	Male	0.774055	0.174633	1.03189e-05	0.00255004	1034	156	Phascolarctobacterium_succinatutens
SGB6686_group	Sex	Male	0.779604	0.159511	1.18476e-06	0.00063819	1034	128	Finegoldia_magna
SGB3959	Sex	Male	0.816246	0.222646	0.0002589	0.0153067	1034	309	GGB2977_SGB3959
SGB14816_group	Sex	Male	0.836807	0.196092	2.16057e-05	0.00349148	1034	243	Ellagibacter_isourolithinifaciens
SGB1877	Sex	Male	0.850593	0.253647	0.000827328	0.0326088	1034	634	Bacteroides_caccae
SGB6796	Sex	Male	0.864717	0.271454	0.00148864	0.0415039	1034	233	Holdemanella_porci
SGB14773	Sex	Male	0.869318	0.191405	6.24078e-06	0.00171411	1034	276	Slackia_isoflavoniconvertens
SGB1784	Sex	Male	0.892131	0.253019	0.000440637	0.0212845	1034	401	Butyricimonas_virosa
SGB2318	Sex	Male	1.06019	0.344841	0.00216492	0.0495073	1034	874	Alistipes_putredinis
SGB1814	Sex	Male	1.12563	0.349001	0.00129827	0.0382448	1034	814	Phocaeicola_vulgatus
SGB17244_group	Sex	Male	1.13346	0.351293	0.00129262	0.0382448	1034	652	Bifidobacterium_adolescentis
SGB1798	Sex	Male	1.30004	0.327735	7.79334e-05	0.00771064	1034	307	Paraprevotella_clara
GO.0047971	Sex	Male	-0.580102	0.179196	0.00124557	0.0323883	1034	757
GO.0030915	Sex	Male	-0.561725	0.182851	0.00218212	0.0453804	1034	402
GO.0047423	Sex	Male	-0.545486	0.136267	6.7e-05	0.00802195	1034	416
GO.0030674	Sex	Male	-0.514054	0.141195	0.000285	0.015458	1034	1010
GO.0015068	Sex	Male	-0.354599	0.0975043	0.00029	0.015563	1034	974
GO.0008417	Sex	Male	-0.347336	0.0990883	0.000476	0.019488	1034	1032
GO.0006486	Sex	Male	-0.329655	0.0846657	0.000105	0.00999369	1034	1033
GO.0008737	Sex	Male	-0.285053	0.0858673	0.000933	0.0270473	1034	1033
GO.0008127	Sex	Male	-0.258078	0.0848522	0.00241392	0.0480326	1034	1032
GO.0015675	Sex	Male	-0.244172	0.0675725	0.000317	0.016292	1034	1034
GO.0004157	Sex	Male	-0.228736	0.0752624	0.00243242	0.0480326	1034	1031
GO.0042744	Sex	Male	-0.201826	0.061364	0.00103967	0.028892	1034	1034
GO.0047061	Sex	Male	-0.196573	0.0647283	0.00245069	0.0481198	1034	1034
GO.0008743	Sex	Male	-0.193591	0.051375	0.000174	0.0129714	1034	1034
GO.0043722	Sex	Male	-0.184572	0.0496035	0.000209	0.0139072	1034	1034
GO.0033925	Sex	Male	-0.182951	0.0521777	0.000474	0.019462	1034	1034
GO.0016624	Sex	Male	-0.175932	0.0546525	0.00132631	0.0334923	1034	1034
GO.0004351	Sex	Male	-0.171503	0.0501244	0.000647	0.0221211	1034	1034
GO.0006536	Sex	Male	-0.171063	0.0500726	0.00066	0.022312	1034	1034
GO.0030091	Sex	Male	-0.163151	0.0512885	0.00151153	0.0362311	1034	1034
GO.0033743	Sex	Male	-0.14884	0.0457801	0.00118667	0.0314204	1034	1034
GO.0004853	Sex	Male	-0.136404	0.0406217	0.000814	0.0253706	1034	1034
GO.0004806	Sex	Male	-0.134043	0.0386672	0.000549	0.0208295	1034	1034
GO.0043885	Sex	Male	-0.130557	0.03727	0.00048	0.0195744	1034	1034
GO.0048029	Sex	Male	-0.121731	0.034457	0.000429	0.0187569	1034	1034
GO.0102008	Sex	Male	-0.115648	0.0354859	0.00115484	0.0309665	1034	1034
GO.0103046	Sex	Male	-0.115648	0.0354859	0.00115484	0.0309665	1034	1034
GO.0004371	Sex	Male	-0.0973131	0.0231232	2.8e-05	0.00548	1034	1034
GO.0008811	Sex	Male	-0.0959545	0.0305199	0.0017145	0.0389824	1034	1034
GO.0008061	Sex	Male	-0.094707	0.0272699	0.000536	0.0205102	1034	1034
GO.0005996	Sex	Male	-0.094125	0.0272557	0.000576	0.0212067	1034	1034
GO.0008833	Sex	Male	-0.0890887	0.0252427	0.000435	0.0187569	1034	1034
GO.0004617	Sex	Male	-0.0839828	0.0275428	0.00235359	0.0473306	1034	1034
GO.0008901	Sex	Male	-0.0817056	0.0229706	0.000392	0.0177926	1034	1034
GO.0006071	Sex	Male	-0.0777213	0.0243789	0.00147571	0.0357783	1034	1034
GO.0004180	Sex	Male	-0.0722561	0.0209687	0.000592	0.0212504	1034	1034
GO.0046914	Sex	Male	-0.0623919	0.0185874	0.000818	0.025418	1034	1034
GO.0003908	Sex	Male	-0.0514141	0.0154448	0.000903	0.0266249	1034	1034
GO.0016052	Sex	Male	-0.0493341	0.0161836	0.00235957	0.0473306	1034	1034
GO.0016747	Sex	Male	-0.0485884	0.0124358	9.95e-05	0.00954352	1034	1034
GO.0042626	Sex	Male	-0.0470861	0.0145214	0.00122297	0.0319321	1034	1034
GO.0051082	Sex	Male	0.0176973	0.00533299	0.000937	0.0271097	1034	1034
GO.0006457	Sex	Male	0.0223356	0.0066136	0.00076	0.024348	1034	1034
GO.0006605	Sex	Male	0.0263153	0.00773824	0.000698	0.0230772	1034	1034
GO.0006396	Sex	Male	0.0279119	0.0075671	0.000237	0.0146562	1034	1034
GO.0033862	Sex	Male	0.0279347	0.00923358	0.00254548	0.0493216	1034	1034
GO.0009380	Sex	Male	0.0280996	0.00905433	0.00196524	0.042257	1034	1034
GO.0047429	Sex	Male	0.0282486	0.0087347	0.00125941	0.0325147	1034	1034
GO.0047480	Sex	Male	0.0285473	0.00941269	0.00248348	0.0484364	1034	1034
GO.0050992	Sex	Male	0.0293725	0.00886519	0.000954	0.0273646	1034	1034
GO.0006275	Sex	Male	0.0303216	0.00976356	0.00195116	0.0420971	1034	1034
GO.0004017	Sex	Male	0.0310629	0.0102636	0.00253565	0.0491813	1034	1034
GO.0019843	Sex	Male	0.0310761	0.0102837	0.00257448	0.0496996	1034	1034
GO.0003688	Sex	Male	0.0316278	0.00920907	0.000618	0.0216991	1034	1034
GO.0052908	Sex	Male	0.0320451	0.00869858	0.000242	0.0146861	1034	1034
GO.0015934	Sex	Male	0.0326333	0.00909865	0.000351	0.0170543	1034	1034
GO.0065002	Sex	Male	0.0356077	0.00994382	0.000358	0.0173387	1034	1034
GO.0015450	Sex	Male	0.0356356	0.0092232	0.000119	0.0107216	1034	1034
GO.0004829	Sex	Male	0.036731	0.0116284	0.00163097	0.0380386	1034	1034
GO.0006435	Sex	Male	0.0372135	0.0117019	0.0015163	0.0362538	1034	1034
GO.0051745	Sex	Male	0.037698	0.00988148	0.000144	0.0115259	1034	1034
GO.0044209	Sex	Male	0.0401304	0.00920486	1.43e-05	0.00419283	1034	1034
GO.0016805	Sex	Male	0.0402353	0.0127441	0.00163959	0.0381462	1034	1034
GO.0004479	Sex	Male	0.0406983	0.01271	0.00140648	0.0347884	1034	1034
GO.0008966	Sex	Male	0.0413914	0.0133263	0.00194861	0.0420971	1034	1034
GO.0004588	Sex	Male	0.0414413	0.0108312	0.000138	0.011356	1034	1034
GO.0070403	Sex	Male	0.0419801	0.0125123	0.000822	0.025418	1034	1034
GO.0006082	Sex	Male	0.0426955	0.0120513	0.000414	0.0182951	1034	1034
GO.0006282	Sex	Male	0.0428644	0.0103097	3.48e-05	0.00588474	1034	1034
GO.0008776	Sex	Male	0.0432268	0.011634	0.000214	0.0141447	1034	1034
GO.0006614	Sex	Male	0.0439294	0.0132134	0.000917	0.0268522	1034	1034
GO.0009081	Sex	Male	0.0442918	0.0146046	0.0024845	0.0484364	1034	1034
GO.0030490	Sex	Male	0.0443159	0.0105396	2.84e-05	0.005506	1034	1034
GO.0043952	Sex	Male	0.0443969	0.00963613	4.59e-06	0.00260258	1034	1034
GO.0004134	Sex	Male	0.0447124	0.0121528	0.000246	0.0147002	1034	1034
GO.0006085	Sex	Male	0.0454929	0.0129072	0.000443	0.0189068	1034	1034
GO.0006166	Sex	Male	0.048462	0.0124845	0.00011	0.0102005	1034	1034
GO.0000310	Sex	Male	0.050197	0.0153596	0.00111865	0.0305068	1034	1034
GO.0009294	Sex	Male	0.0549461	0.0159437	0.000591	0.0212504	1034	1034
GO.0008176	Sex	Male	0.0551586	0.0119818	4.68e-06	0.00260258	1034	1034
GO.0006508	Sex	Male	0.0556661	0.0175329	0.00154335	0.0367159	1034	1034
GO.0003999	Sex	Male	0.0577585	0.0186185	0.00197338	0.0423363	1034	1034
GO.0043768	Sex	Male	0.0581789	0.0184808	0.00169098	0.0386021	1034	1034
GO.0006420	Sex	Male	0.0582257	0.0167079	0.000513	0.0201934	1034	1034
GO.0004814	Sex	Male	0.0582701	0.0166966	0.000504	0.020113	1034	1034
GO.0006534	Sex	Male	0.0669827	0.0186411	0.000342	0.0167771	1034	1034
GO.0006226	Sex	Male	0.069893	0.0230715	0.00251173	0.0488053	1034	1034
GO.0016998	Sex	Male	0.0715362	0.0216154	0.000967	0.0276444	1034	1034
GO.0004852	Sex	Male	0.0725903	0.0208257	0.000512	0.0201934	1034	1034
GO.0005980	Sex	Male	0.100171	0.0254792	9.01e-05	0.00914435	1034	1034
GO.0004197	Sex	Male	0.122884	0.0348013	0.000432	0.0187569	1034	1034
GO.0016920	Sex	Male	0.15426	0.0502385	0.0021929	0.0455152	1034	1034
GO.0004512	Sex	Male	0.157534	0.0492887	0.00143529	0.0350668	1034	1033
GO.0006021	Sex	Male	0.161619	0.0503131	0.00135795	0.0340078	1034	1033
GO.0004185	Sex	Male	0.180479	0.0573045	0.00168301	0.0384965	1034	1033
GO.0070567	Sex	Male	0.200349	0.0532266	0.000177	0.0129714	1034	1034
GO.0005540	Sex	Male	0.238446	0.0777829	0.00222973	0.0459266	1034	113
GO.0006780	Sex	Male	0.287409	0.0898138	0.0014162	0.0348694	1034	1025
GO.0045717	Sex	Male	0.759525	0.244617	0.00195528	0.0421383	1034	624
