## Supplementary Data 2 for "Gut microbiome signatures of colorectal cancer development are more pronounced in women compared to men in a population-based screening cohort"

### Sheet: Sheet2
feature	metadata	value	coef	stderr	pval	Reference	qval	N	N.not.zero	pvalue interaction term	species
SGB4811	Colonoscopy finding	Advanced lesion	0.916902	0.289374	0.00163817	No neoplasia	0.17273	452	407	0.0626714	Blautia_obeum
SGB14809	Colonoscopy finding	Advanced lesion	-1.51904	0.48712	0.00193707	No neoplasia	0.18443	452	272	0.373305	Eggerthella_lenta
SGB4758	Colonoscopy finding	Advanced lesion	-1.66698	0.413874	6.62809e-05	No neoplasia	0.0513867	452	206	0.0138417	Enterocloster_bolteae
SGB15317	Colonoscopy finding	Advanced lesion	1.24201	0.350808	0.000441874	No neoplasia	0.133595	452	242	0.0412177	Faecalibacterium_prausnitzii
SGB15132	Colonoscopy finding	Advanced lesion	-1.32434	0.417235	0.00160808	No neoplasia	0.17273	452	322	0.0453322	Flavonifractor_plautii
SGB4348	Colonoscopy finding	Advanced lesion	2.1922	0.612925	0.000386494	No neoplasia	0.133595	452	132	0.0432087	GGB51647_SGB4348
SGB14966	Colonoscopy finding	Advanced lesion	1.10749	0.34091	0.00124804	No neoplasia	0.171384	452	216	0.0104463	GGB52130_SGB14966
SGB101324	Colonoscopy finding	Advanced lesion	1.12009	0.345931	0.00129477	No neoplasia	0.171384	452	61	0.336134	GGB79634_SGB101324
SGB4742	Colonoscopy finding	Advanced lesion	-1.0586	0.287863	0.000257785	No neoplasia	0.0732261	582	108	0.331903	Hungatella_hathewayi
SGB4953	Colonoscopy finding	Advanced lesion	1.01928	0.313034	0.00121636	No neoplasia	0.171384	452	85	0.272696	Lachnospiraceae_bacterium
SGB4778	Colonoscopy finding	Advanced lesion	1.07895	0.338275	0.00152628	No neoplasia	0.171973	452	229	0.0693195	Oscillospiraceae_bacterium_Marseille_Q3528
SGB1934	Colonoscopy finding	Advanced lesion	0.906943	0.294816	0.00219605	No neoplasia	0.172437	582	523	0.400832	Parabacteroides_distasonis
SGB15271	Colonoscopy finding	Advanced lesion	-1.11008	0.332536	0.000914484	No neoplasia	0.162261	452	402	0.357112	Ruthenibacterium_lactatiformans
SGB9203	Colonoscopy finding	Advanced lesion	1.01646	0.282443	0.000355831	No neoplasia	0.133595	452	88	0.10158	Victivallis_lenta
GO.0001522	Colonoscopy finding	Advanced lesion	0.0465499	0.0143065	0.00122625	No neoplasia	0.175965	452	452	1.57157e-61
GO.0003844	Colonoscopy finding	Advanced lesion	0.0854254	0.0190067	8.91849e-06	No neoplasia	0.0543377	452	452	2.33952e-22
GO.0003956	Colonoscopy finding	Advanced lesion	0.608285	0.224752	0.00700333	No neoplasia	0.199693	582	541	0.989243
GO.0004044	Colonoscopy finding	Advanced lesion	0.0557991	0.0167346	0.000910325	No neoplasia	0.0838923	582	582	0.000653946
GO.0004127	Colonoscopy finding	Advanced lesion	0.060618	0.0182906	0.000994811	No neoplasia	0.170201	452	452	1.0077e-18
GO.0004134	Colonoscopy finding	Advanced lesion	0.0609852	0.0191084	0.00151605	No neoplasia	0.179004	452	452	0.000207739
GO.0004148	Colonoscopy finding	Advanced lesion	-0.18787	0.0529289	0.000427357	No neoplasia	0.140278	452	452	0.098856
GO.0004150	Colonoscopy finding	Advanced lesion	-0.0812385	0.0294542	0.00599924	No neoplasia	0.184886	582	582	0.4706
GO.0004601	Colonoscopy finding	Advanced lesion	-0.168468	0.0515458	0.00116634	No neoplasia	0.175965	452	452	0.73622
GO.0004743	Colonoscopy finding	Advanced lesion	0.0512177	0.0140492	0.000298523	No neoplasia	0.140278	452	452	1.48648e-08
GO.0004815	Colonoscopy finding	Advanced lesion	0.0751289	0.0203124	0.000244026	No neoplasia	0.138109	452	452	1.08372e-06
GO.0005215	Colonoscopy finding	Advanced lesion	-0.0974266	0.0301258	0.00131226	No neoplasia	0.17693	452	452	1.23668e-10
GO.0005623	Colonoscopy finding	Advanced lesion	-0.0935572	0.0248321	0.000187156	No neoplasia	0.124529	452	452	4.99464e-34
GO.0006109	Colonoscopy finding	Advanced lesion	0.140378	0.0441362	0.0015733	No neoplasia	0.181473	452	452	0.189913
GO.0006188	Colonoscopy finding	Advanced lesion	0.13325	0.0410573	0.00126166	No neoplasia	0.175965	452	452	0.0991698
GO.0006422	Colonoscopy finding	Advanced lesion	0.0736062	0.0228712	0.00138448	No neoplasia	0.178506	452	452	0.00336325
GO.0006631	Colonoscopy finding	Advanced lesion	0.13923	0.0401619	0.000578376	No neoplasia	0.153291	452	452	0.00216478
GO.0006725	Colonoscopy finding	Advanced lesion	-0.402203	0.112657	0.000386775	No neoplasia	0.0536387	582	582	0.435787
GO.0006979	Colonoscopy finding	Advanced lesion	-0.17663	0.0557914	0.001653	No neoplasia	0.184905	452	452	0.684184
GO.0008113	Colonoscopy finding	Advanced lesion	-0.121639	0.0385006	0.0016895	No neoplasia	0.186447	452	452	0.165981
GO.0008173	Colonoscopy finding	Advanced lesion	0.0534684	0.0154675	0.000599469	No neoplasia	0.153291	452	452	3.59892e-45
GO.0008239	Colonoscopy finding	Advanced lesion	-0.192448	0.0539231	0.000397673	No neoplasia	0.140278	452	452	0.00303489
GO.0008662	Colonoscopy finding	Advanced lesion	0.173435	0.0481978	0.000356394	No neoplasia	0.140278	452	452	0.235602
GO.0008923	Colonoscopy finding	Advanced lesion	-0.406893	0.148155	0.00621516	No neoplasia	0.18842	582	579	0.154164
GO.0008930	Colonoscopy finding	Advanced lesion	0.104818	0.0299461	0.000512093	No neoplasia	0.153291	452	452	0.0181923
GO.0009027	Colonoscopy finding	Advanced lesion	-1.14655	0.307433	0.00021101	No neoplasia	0.0378701	582	275	0.392584
GO.0009164	Colonoscopy finding	Advanced lesion	0.105115	0.0299367	0.000491828	No neoplasia	0.152103	452	452	0.0187771
GO.0009263	Colonoscopy finding	Advanced lesion	-0.166301	0.0553724	0.00278719	No neoplasia	0.129602	582	582	0.87743
GO.0009307	Colonoscopy finding	Advanced lesion	0.0793558	0.0259349	0.00231853	No neoplasia	0.122567	582	582	0.984307
GO.0009372	Colonoscopy finding	Advanced lesion	0.14916	0.0439522	0.000751747	No neoplasia	0.155743	452	452	0.0364326
GO.0015035	Colonoscopy finding	Advanced lesion	-0.0505093	0.0147932	0.000684608	No neoplasia	0.0727422	582	582	0.0176151
GO.0015035	Colonoscopy finding	Advanced lesion	-0.059935	0.0171968	0.000540779	No neoplasia	0.153291	452	452	0.0176151
GO.0015930	Colonoscopy finding	Advanced lesion	0.099363	0.0316621	0.00181347	No neoplasia	0.189353	452	452	0.392371
GO.0016701	Colonoscopy finding	Advanced lesion	-0.772022	0.271919	0.00468402	No neoplasia	0.165898	582	294	0.164215
GO.0016775	Colonoscopy finding	Advanced lesion	0.307522	0.0990986	0.00203725	No neoplasia	0.194945	452	452	0.679036
GO.0016788	Colonoscopy finding	Advanced lesion	-0.0916745	0.0248523	0.000253423	No neoplasia	0.138661	452	452	4.65743e-29
GO.0016817	Colonoscopy finding	Advanced lesion	-0.309937	0.080136	0.000126416	No neoplasia	0.124529	452	452	0.0787228
GO.0016868	Colonoscopy finding	Advanced lesion	0.14032	0.0410491	0.000688395	No neoplasia	0.153291	452	452	0.135847
GO.0018339	Colonoscopy finding	Advanced lesion	0.0850389	0.0238753	0.000408354	No neoplasia	0.140278	452	452	0.000400013
GO.0018619	Colonoscopy finding	Advanced lesion	-0.506832	0.148627	0.000695209	No neoplasia	0.0731408	582	67	0.0734387
GO.0019012	Colonoscopy finding	Advanced lesion	-1.08282	0.39619	0.00646832	No neoplasia	0.191335	582	333	0.358432
GO.0019509	Colonoscopy finding	Advanced lesion	0.080287	0.0252764	0.00159579	No neoplasia	0.181832	452	452	0.0185294
GO.0043087	Colonoscopy finding	Advanced lesion	0.322478	0.105128	0.00226081	No neoplasia	0.120409	582	63	0.0039533
GO.0043169	Colonoscopy finding	Advanced lesion	0.0907967	0.0282999	0.00143198	No neoplasia	0.178506	452	452	1.83535e-06
GO.0043171	Colonoscopy finding	Advanced lesion	-0.161971	0.051271	0.00169103	No neoplasia	0.186447	452	452	0.0201383
GO.0043799	Colonoscopy finding	Advanced lesion	-0.770277	0.281907	0.00648227	No neoplasia	0.191483	582	286	0.583869
GO.0045454	Colonoscopy finding	Advanced lesion	-0.0954977	0.024844	0.000138857	No neoplasia	0.124529	452	452	1.17602e-34
GO.0046690	Colonoscopy finding	Advanced lesion	-0.858912	0.298303	0.00413438	No neoplasia	0.156234	582	443	0.725315
GO.0047200	Colonoscopy finding	Advanced lesion	-0.215195	0.0746042	0.00406811	No neoplasia	0.156234	582	582	0.464221
GO.0047200	Colonoscopy finding	Advanced lesion	-0.383118	0.0966137	8.5427e-05	No neoplasia	0.107231	452	452	0.464221
GO.0050343	Colonoscopy finding	Advanced lesion	0.296273	0.0957431	0.00206807	No neoplasia	0.116234	582	582	0.30279
GO.0051606	Colonoscopy finding	Advanced lesion	0.155652	0.0467196	0.000935909	No neoplasia	0.170201	452	452	0.100586
GO.0051745	Colonoscopy finding	Advanced lesion	0.0529245	0.0158132	0.000887198	No neoplasia	0.165362	452	452	3.72066e-09
GO.0102500	Colonoscopy finding	Advanced lesion	0.0973445	0.0314387	0.00208402	No neoplasia	0.197648	452	452	0.0276663
GO.0102752	Colonoscopy finding	Advanced lesion	0.0677171	0.0187805	0.000346772	No neoplasia	0.140278	452	452	4.90138e-16
GO.1901106	Colonoscopy finding	Advanced lesion	0.150954	0.0505053	0.00292028	No neoplasia	0.132582	582	582	0.980982
GO.1901891	Colonoscopy finding	Advanced lesion	0.233529	0.068507	0.000712227	No neoplasia	0.155199	452	452	0.013945
